# Population Vaccine Effectiveness and its Implication for Control of the Spread of COVID-19 in the US

**DOI:** 10.1101/2021.04.30.21256228

**Authors:** Zixin Hu, Qiyang Ge, Li Luo, Tao Xu, Kai Zhang, Henry H Lu, Wei Li, Eric Boerwinkle, Li Jin, Momiao Xiong

**Affiliations:** State Key Laboratory of Genetic Engineering and Innovation Center of Genetics and Development, School of Life Sciences, Fudan University, Shanghai, China; Human Phenome Institute, Fudan University, Shanghai, China; The School of Mathematic Sciences, Fudan University, Shanghai, China; Department of Internal Medicine, University of New Mexico, USA; Department of Environmental Health Sciences, University at Albany, State University of New York, NY 12144, USA; Sanofi Pharmaceuticals. Bridgewater, NJ 08807; Department of Biostatistics and Data Science, School of Public Health, The University of Texas Health Science Center at Houston, Houston, TX 77030, USA

**Keywords:** Cov-19, vaccine, vaccine efficacy, vaccine distribution, forecasting

## Abstract

Realized vaccine efficacy in population is highly different from the individual vaccine efficacy measured in clinical trial. The realized vaccine efficacy in population is substantially affected by the vaccine age-stratified prioritization strategy, population age-structure, non-pharmaceutical intervention (NPI). We proposed a population vaccine efficacy which integrated individual vaccine efficacy, vaccine prioritization strategy and NPI to measure and monitor the control of the spread of COVID-19. We found that 11 states in the US had low population vaccine efficacy and 20 states had high population efficacy. We demonstrated that although the proportion of the population who received at least one dose of COVID-19 vaccine across 11 low population vaccine efficacy states, in general, was greater than that in 20 high population vaccine efficacy states, the 11 low population vaccine efficacy states experienced the recent COVID-19 surge, while the number of new cases in the 20 high population vaccine efficacy states exponentially decreased. We demonstrated that the proportions of adults in the population across 50 states were significantly associated with the forecasted ending date of the COVID-19. We show that it was recent low proportion of adults vaccinated in Michigan that caused its COVID-19 surge. Using population vaccination efficacy, we forecasted that the earliest COVID-19 ending states were Hawaii, Arizona, Arkansas, and California (in the end of June, 2021) and the last COVID-19 ending states were Colorado, New York and Michigan (in the Spring, 2022).
