## Supplementary material for "Population Vaccine Effectiveness and its Implication for Control of the Spread of COVID-19 in the US": Table S1

### Sheet: Sheet1
Table S1. End day with plan2 and plan3 to distribute vaccine in 51 states and regions.
	Vaccine Distribution Plan 2			Vaccine Distribution Plan 3
State	End Date	End New Cases	Prop of Vaccination	End Date	End New Cases	Prop of Vaccination
Alabama	2021-08-02	14.1773	0.719387	2021-08-02	14.1773	0.719387
Alaska	2021-10-25	9.8506	0.8	2022-01-16	9.88034	0.8
Arizona	2021-06-25	21.6646	0.687556	2021-06-25	21.6646	0.687556
Arkansas	2021-06-23	9.79801	0.645609	2021-06-23	9.79801	0.645609
California	2021-06-28	118.424	0.8	2021-06-28	118.424	0.8
Colorado	2022-03-30	17.1215	0.8	2022-03-30	17.1215	0.8
Connecticut	2021-08-20	10.4737	0.8	2021-08-20	10.4737	0.8
Delaware	2021-08-11	9.92094	0.8	2021-08-11	9.92094	0.8
District of Columbia	2021-06-13	9.86843	0.768289	2021-06-13	9.86843	0.768289
Florida	2021-10-25	63.9109	0.8	2021-10-25	63.9109	0.8
Georgia	2021-08-21	31.2843	0.8	2021-08-21	31.2843	0.8
Hawaii	2021-05-27	9.82716	0.758399	2021-06-07	9.61846	0.667479
Idaho	2021-06-30	9.87401	0.657886	2021-06-30	9.87401	0.657886
Illinois	2022-02-24	37.339	0.8	2022-02-20	37.5384	0.8
Indiana	2021-07-21	19.2785	0.697444	2021-07-21	19.2785	0.697444
Iowa	2021-08-09	9.98523	0.8	2021-08-09	9.98523	0.8
Kansas	2021-07-04	9.80251	0.8	2021-07-04	9.80251	0.8
Kentucky	2021-09-02	13.1917	0.8	2021-09-02	13.1917	0.8
Louisiana	2021-07-27	13.8819	0.758241	2021-07-27	13.8819	0.758241
Maine	2021-10-02	9.89638	0.8	2021-10-02	9.93562	0.8
Maryland	2021-07-21	17.7889	0.8	2021-07-21	17.7889	0.8
Massachusetts	2022-01-08	20.629	0.8	2022-01-16	20.2956	0.8
Michigan	2021-12-15	29.2204	0.8	2022-01-12	29.7509	0.8
Minnesota	2022-02-21	16.8289	0.8	2022-04-27	16.8003	0.8
Mississippi	2021-07-19	9.98618	0.626015	2021-07-19	9.98618	0.626015
Missouri	2021-07-09	17.4316	0.75463	2021-07-09	17.4316	0.75463
Montana	2021-07-05	9.90501	0.8	2021-07-05	9.90501	0.8
Nebraska	2021-07-18	9.80646	0.8	2021-07-18	9.80646	0.8
Nevada	2021-07-29	9.84462	0.8	2021-07-29	9.84462	0.8
New Hampshire	2021-11-09	9.91486	0.8	2021-11-09	9.91486	0.8
New Jersey	2022-04-07	26.5847	0.8	2022-04-14	26.5743	0.8
New Mexico	2021-07-28	9.94344	0.8	2021-07-28	9.94344	0.8
New York	2022-03-04	57.9387	0.8	2022-03-04	57.9387	0.8
North Carolina	2021-08-05	31.4111	0.8	2021-08-05	31.4111	0.8
North Dakota	2021-08-27	9.99047	0.8	2021-11-21	9.93631	0.8
Ohio	2021-07-30	34.6628	0.8	2021-07-30	34.6628	0.8
Oklahoma	2021-07-27	11.6704	0.8	2021-07-27	11.6704	0.8
Oregon	2021-08-06	12.4231	0.8	2021-08-06	12.4231	0.8
Pennsylvania	2021-12-26	37.9303	0.8	2022-01-01	38.1979	0.8
Rhode Island	2021-07-08	9.96248	0.8	2021-07-08	9.96248	0.8
South Carolina	2021-09-23	15.2045	0.8	2021-09-23	15.2045	0.8
South Dakota	2021-09-30	9.69207	0.8	2021-11-27	9.76065	0.8
Tennessee	2021-08-02	20.1838	0.8	2021-08-02	20.1838	0.8
Texas	2021-08-11	85.8357	0.8	2021-08-11	85.8357	0.8
Utah	2021-08-15	9.85905	0.8	2021-08-15	9.85905	0.8
Vermont	2021-12-29	9.9526	0.8	2021-11-28	9.99277	0.8
Virginia	2021-08-04	25.4795	0.8	2021-08-04	25.4795	0.8
Washington	2021-08-07	22.7782	0.8	2021-08-07	22.7782	0.8
West Virginia	2021-07-23	9.94943	0.77525	2021-07-23	9.94943	0.77525
Wisconsin	2021-08-23	17.3061	0.8	2021-08-23	17.3061	0.8
Wyoming	2021-07-05	9.853	0.613735	2021-07-05	9.853	0.613735
